# The MetaboHealth score enhances insulin resistance metabotyping for targeted fat loss through personalized diets: Insights from the PERSON intervention study

**DOI:** 10.1101/2024.12.18.24319249

**Authors:** Jordi Morwani-Mangnani, Fatih A. Bogaards, Alexander Umanets, Gabby B. Hul, Anouk Gijbels, Gijs H. Goossens, Joris Deelen, Marian Beekman, Lydia Afman, Ellen E. Blaak, P. Eline Slagboom

**Author notes:** Shared last authorship (Ellen E. Blaak, P. Eline Slagboom).

## Abstract

**Background:** We previously identified distinct muscle and liver insulin resistance (IR) metabotypes among middle-aged and older adults. The PERSON intervention study demonstrated beneficial effects of a low-fat, high-protein, high-fiber (LFHP) diet on the muscle IR metabotype group and of a high-monounsaturated fatty acid (HMUFA) diet on the liver IR metabotype group. We also generated a ^1^H-NMR metabolomics-based immune-metabolic health score (MetaboHealth) reflecting the risk of mortality, frailty, and cognitive decline. Here we explore its interaction with the IR metabotypes concerning (i) cardiometabolic health and (ii) body composition outcomes of the PERSON study. These studies enable development of precision nutrition strategies to reduce cardiometabolic risk in insulin resistant adults.

**Methods:** In the PERSON study, 242 individuals with overweight or obesity aged 40-75 years with insulin resistance belonging to two metabotypes-predominantly muscle or liver insulin resistant phenotypes-were randomized to follow either an isocaloric HMUFA diet or a LFHP diet for 12 weeks. The 184 participants for whom complete data was available were categorized according to the MetaboHealth score in tertiles (the higher the tertile, the poorer the immune-metabolic health). Metabolic outcomes were assessed via a 7-point oral glucose tolerance test and blood serum analyses. Body composition was assessed using dual-energy X-ray absorptiometry (DXA). Linear mixed models with estimated marginal means were used to analyze four-way interactions, exploring the relationships between MetaboHealth, metabotypes, and the two dietary interventions across the intervention period.

**Results:** Linear mixed models did not detect an interaction effect of baseline MetaboHealth tertiles, metabotypes, and diet with the primary cardiometabolic health outcomes. Significant four-way interactions were observed for the DXA outcomes android (β = 0.28, q-value = 0.003), gynoid (β = 0.27, q-value = 0.008), and total fat percentage (β = 0.17, q-value = 0.013) as well as fat mass index (β = 0.07, q-value = 0.018). In the higher MetaboHealth tertile, poorer immune-metabolic health, both dietary interventions resulted in comparable reductions in fat mass outcomes across both metabotypes. In the lower tertile reflecting healthier immune-metabolic health, participants with predominant muscle insulin resistance following the LFHP diet experienced greater android, gynoid, total fat percentage and fat mass index loss compared to those following the HMUFA, while those with liver insulin resistance showed better android and gynoid fat percentage following the HMUFA compared to the LFHP. Notably, MetaboHealth did not significantly change during the intervention.

**Conclusions:** Our findings suggest that personalized dietary strategies targeted to fat loss in insulin resistant middle-aged and older adults may become more effective when grouped by insulin resistance phenotype combined with MetaboHealth.
