## Supplementary Tables S1-S5 for "The MetaboHealth score enhances insulin resistance metabotyping for targeted fat loss through personalized diets: Insights from the PERSON intervention study"

### Sheet: ToC
Table of Contents
Table S1	Tested covariates and determinants of DXA-derived body composition and metabolic outcomes
Table S2	Mixed linear regression model associating DXA body composition with the interaction effect of Metabotypes and High versus Low MetaboHealth tertile across the interaction (Diet and Timepoint) adjusted for covariates age and sex
Table S3	Mixed linear regression model associating metabolic outcomes with the interaction effect of Metabotypes and High versus Low MetaboHealth tertile across the interaction (Diet and Timepoint) adjusted for covariates age and sex
Table S4	Estimated Marginal Means associating DXA body composition with the interaction effect of Metabotypes and High versus Low MetaboHealth tertile across the interaction (Diet and Timepoint) adjusted for covariates
Table S5	Estimated Marginal Means associating metabolic outcomes with the interaction effect of Metabotypes and High versus Low MetaboHealth tertile across the interaction (Diet and Timepoint) adjusted for covariates

### Sheet: TABLE S1
TABLE S1. Tested covariates and determinants of DXA-derived body composition and metabolic outcomes
Variable Category	Variable	Variable type	Method of Collection	Units
Body composition variables	Android Fat %	Continuous	DXA	%
	Gynoid Fat %	Continuous	DXA	%
	Total Fat %	Continuous	DXA	%
	Fat Mass Index	Continuous	DXA	Kg/m2
	Lean Mass Index	Continuous	DXA	Kg/m2
	Appendicular Lean Mass Index	Continuous	DXA	Kg/m2
	Visceral Adipose Tissue area	Continuous	DXA	cm2
Metabolic outcome variables	MetaboHealth Score	Continuous	Nightingale serum blood metabolomics	-
	Disposition Index	Continuous	OGTT	AU
	MISI	Continuous	OGTT	AU
	HIRI	Continuous	OGTT	AU
	HOMA-IR	Continuous	OGTT	AU
	HOMA-B	Continuous	OGTT	AU
	Matsuda Index	Continuous	OGTT	AU
	CRP	Continuous	Serum blood	mg/L
	TAG	Continuous	Serum blood	mg/L
Traditional covariates	Age	Continuous	Questionnaire	Years
	Sex	Categorical (0 = Female, 1 = Male)	Questionnaire	-
	BMI	Continuous	Physical measurements	Kg/m2
Explanatory variables	Metabotype	Categorical (0 = LIR, 1 = MIR)	OGTT	-
	Diet	Categorical (0 = HMUFA, 1 = LFHP)	-	-
	Time	Continuous	-	Weeks
	MetaboHealth Tertile at Baseline	Categorical (0 = Low Tertile, 1 = High Tertile)	Nightingale serum blood metabolomics	-

### Sheet: TABLE S2
TABLE S2. Mixed linear regression model associating DXA body composition with the interaction effect of Metabotypes and High versus Low MetaboHealth tertile across the interaction (Diet and Time) adjusted for covariates age and sex. Nominally significant values (p<0.05) are highlighted in yellow.
Response Variable	Model Variable	Estimate	StdError	DF	tValue	pValue	AdjustedPValue
Android Fat (%)	(Intercept)	47.0483	5.05808	109.568	9.30163	1.60825e-15	4.66392e-14
	Age	-0.0856185	0.0751824	107	-1.13881	0.257326	0.518225
	Sex(Male)	-4.21073	1.22268	107	-3.44385	0.000819872	0.00566102
	Time	-0.266667	0.0917931	109	-2.90509	0.00444664	0.0207988
	diet(LFHP)	2.44961	3.69768	115.98	0.662472	0.508983	0.730718
	Metabotype(MIR)	0.848615	3.55796	116.014	0.238512	0.811905	0.885159
	MHTertile(High)	1.87706	1.25867	115.83	1.49131	0.1386	0.314015
	Time:dietLFHP	0.193427	0.123753	109	1.56301	0.12095	0.287301
	Time:MetabotypeMIR	0.434152	0.119297	109	3.63926	0.000419634	0.00320247
	dietLFHP:MetabotypeMIR	1.38299	4.94955	115.848	0.279418	0.780422	0.884072
	Time:MHTertileHigh	0.0487254	0.0417842	109	1.16612	0.246112	0.509803
	dietLFHP:MHTertileHigh	-0.989015	1.81012	115.865	-0.546381	0.585854	0.758472
	MetabotypeMIR:MHTertileHigh	0.394449	1.58639	116.037	0.248645	0.804075	0.885159
	Time:dietLFHP:MetabotypeMIR	-0.712653	0.164473	109	-4.33294	3.28764e-05	0.000340506
	Time:dietLFHP:MHTertileHigh	-0.116138	0.0602053	109	-1.92904	0.0563265	0.170153
	Time:MetabotypeMIR:MHTertileHigh	-0.157573	0.0532573	109	-2.95871	0.00378971	0.0189486
	dietLFHP:MetabotypeMIR:MHTertileHigh	-0.686855	2.30199	115.972	-0.298375	0.765951	0.878837
	Time:dietLFHP:MetabotypeMIR:MHTertileHigh	0.281713	0.0770115	109	3.65806	0.000393164	0.00316715
Gynoid Fat (%)	(Intercept)	43.8933	4.55467	110.722	9.63701	2.51251e-16	9.10785e-15
	Age	-0.066129	0.06752	107	-0.979398	0.329592	0.580297
	Sex(Male)	-13.7834	1.09807	107	-12.5524	9.18146e-23	1.33131e-20
	Time	-0.220481	0.0992598	109	-2.22125	0.0284011	0.0980513
	diet(LFHP)	0.873892	3.35079	119.996	0.260801	0.794693	0.885159
	Metabotype(MIR)	1.18637	3.22429	120.046	0.367949	0.713559	0.841187
	MHTertile(High)	1.57889	1.14043	119.779	1.38447	0.168788	0.370822
	Time:dietLFHP	0.38173	0.133819	109	2.85258	0.00518974	0.0228034
	Time:MetabotypeMIR	0.372588	0.129001	109	2.88826	0.0046734	0.0211763
	dietLFHP:MetabotypeMIR	0.310842	4.48466	119.805	0.0693123	0.944857	0.970764
	Time:MHTertileHigh	0.0348102	0.0451831	109	0.770425	0.442714	0.668683
	dietLFHP:MHTertileHigh	0.61911	1.64013	119.83	0.377476	0.706487	0.839678
	MetabotypeMIR:MHTertileHigh	-0.0560509	1.43765	120.079	-0.0389878	0.968965	0.975694
	Time:dietLFHP:MetabotypeMIR	-0.675605	0.177852	109	-3.79869	0.000239809	0.00204543
	Time:dietLFHP:MHTertileHigh	-0.160534	0.0651026	109	-2.46586	0.0152273	0.058104
	Time:MetabotypeMIR:MHTertileHigh	-0.124541	0.0575894	109	-2.16257	0.0327602	0.105561
	dietLFHP:MetabotypeMIR:MHTertileHigh	-1.1756	2.08602	119.985	-0.563561	0.574104	0.749956
	Time:dietLFHP:MetabotypeMIR:MHTertileHigh	0.275731	0.0832759	109	3.31105	0.00126105	0.0080131
Total Fat (%)	(Intercept)	40.2727	3.92372	109.102	10.2639	1.05223e-17	5.0858e-16
	Age	-0.0567134	0.0583843	107	-0.97138	0.33355	0.580297
	Sex(Male)	-10.7784	0.949496	107	-11.3517	4.45736e-20	3.23159e-18
	Time	-0.213383	0.0644931	109	-3.30862	0.00127104	0.0080131
	diet(LFHP)	2.49899	2.86098	114.354	0.873475	0.384235	0.61183
	Metabotype(MIR)	2.45561	2.75283	114.382	0.892029	0.37425	0.609733
	MHTertile(High)	2.6225	0.973917	114.231	2.69273	0.00815353	0.0347724
	Time:dietLFHP	0.257369	0.0869478	109	2.96004	0.00377459	0.0189486
	Time:MetabotypeMIR	0.250719	0.083817	109	2.99126	0.00343586	0.0184518
	dietLFHP:MetabotypeMIR	-3.99424	3.82978	114.246	-1.04294	0.299176	0.549121
	Time:MHTertileHigh	0.0335365	0.0293573	109	1.14236	0.255809	0.518225
	dietLFHP:MHTertileHigh	-1.26184	1.40059	114.26	-0.900933	0.369519	0.609733
	MetabotypeMIR:MHTertileHigh	-1.18545	1.2274	114.401	-0.965819	0.336172	0.580297
	Time:dietLFHP:MetabotypeMIR	-0.461667	0.115558	109	-3.99512	0.000117783	0.00113857
	Time:dietLFHP:MHTertileHigh	-0.10789	0.0422998	109	-2.55061	0.0121416	0.0475818
	Time:MetabotypeMIR:MHTertileHigh	-0.082452	0.0374182	109	-2.20353	0.0296611	0.0981771
	dietLFHP:MetabotypeMIR:MHTertileHigh	1.81081	1.7811	114.348	1.01668	0.311452	0.564499
	Time:dietLFHP:MetabotypeMIR:MHTertileHigh	0.168998	0.0541077	109	3.12337	0.00229051	0.0132849
Fat Mass Index (kg/m2)	(Intercept)	13.4783	2.16577	108.235	6.22334	9.41133e-09	1.24059e-07
	Age	-0.052541	0.0322912	107	-1.6271	0.106657	0.27132
	Sex(Male)	-3.35418	0.525146	107	-6.38713	4.47749e-09	6.49236e-08
	Time	-0.0855633	0.0273386	109	-3.12976	0.00224531	0.0132849
	diet(LFHP)	1.06814	1.57146	111.323	0.679716	0.498095	0.722238
	Metabotype(MIR)	1.6746	1.51202	111.339	1.10753	0.270452	0.52994
	MHTertile(High)	1.57445	0.535006	111.25	2.94286	0.00395861	0.0191333
	Time:dietLFHP	0.0982182	0.0368572	109	2.66483	0.00887272	0.0367584
	Time:MetabotypeMIR	0.0931076	0.03553	109	2.62053	0.0100318	0.0404061
	dietLFHP:MetabotypeMIR	-2.29988	2.1038	111.259	-1.0932	0.276666	0.534888
	Time:MHTertileHigh	0.00903137	0.0124445	109	0.725729	0.46956	0.70192
	dietLFHP:MHTertileHigh	-0.802601	0.769374	111.267	-1.04319	0.299123	0.549121
	MetabotypeMIR:MHTertileHigh	-1.21892	0.674148	111.35	-1.80809	0.0732914	0.20437
	Time:dietLFHP:MetabotypeMIR	-0.190901	0.0489849	109	-3.89713	0.00016842	0.00152631
	Time:dietLFHP:MHTertileHigh	-0.0394789	0.0179309	109	-2.20173	0.0297917	0.0981771
	Time:MetabotypeMIR:MHTertileHigh	-0.0287087	0.0158616	109	-1.80995	0.0730585	0.20437
	dietLFHP:MetabotypeMIR:MHTertileHigh	1.30594	0.978317	111.319	1.33489	0.184637	0.399588
	Time:dietLFHP:MetabotypeMIR:MHTertileHigh	0.0692096	0.0229362	109	3.01748	0.00317329	0.0176972
Lean Mass Index (kg/m2)	(Intercept)	18.228	1.6816	108.235	10.8397	2.0063e-14	4.84856e-13
	Age	-0.0183468	0.026451	107	-0.693616	0.491411	0.719743
	Sex(Male)	3.69773	0.458949	107	8.05694	2.43808e-10	3.92802e-09
	Time	0.0140625	0.0340414	109	0.4131	0.681373	0.839678
	diet(LFHP)	0.277014	1.36884	111.323	0.202371	0.840447	0.909439
	Metabotype(MIR)	1.16047	1.32593	111.339	0.875212	0.385643	0.61183
	MHTertile(High)	0.201922	0.419973	111.25	0.480797	0.632755	0.807209
	Time:dietLFHP	-0.0757292	0.0470989	109	-1.60788	0.114421	0.284771
	Time:MetabotypeMIR	-0.0458333	0.0451697	109	-1.01469	0.315341	0.564499
	dietLFHP:MetabotypeMIR	-1.14759	1.95427	111.259	-0.587222	0.559695	0.749956
	Time:MHTertileHigh	-0.00572917	0.0144219	109	-0.397254	0.692942	0.839678
	dietLFHP:MHTertileHigh	-0.392658	0.619398	111.267	-0.633935	0.529009	0.744721
	MetabotypeMIR:MHTertileHigh	-0.852064	0.558066	111.35	-1.52682	0.133086	0.306308
	Time:dietLFHP:MetabotypeMIR	0.0713542	0.0668771	109	1.06695	0.291334	0.549121
	Time:dietLFHP:MHTertileHigh	0.0340625	0.0212718	109	1.6013	0.115873	0.284771
	Time:MetabotypeMIR:MHTertileHigh	0.0135417	0.0194002	109	0.698017	0.488534	0.719743
	dietLFHP:MetabotypeMIR:MHTertileHigh	0.887809	0.838733	111.319	1.05851	0.294889	0.549121
	Time:dietLFHP:MetabotypeMIR:MHTertileHigh	-0.0273958	0.0291998	109	-0.938221	0.352828	0.594885
Appendicular Lean Mass Index (kg/m2)	(Intercept)	8.36264	0.838178	108.235	9.97716	3.44614e-13	7.13843e-12
	Age	-0.014924	0.0132109	107	-1.12967	0.26447	0.525318
	Sex(Male)	1.99524	0.229221	107	8.70443	2.76777e-11	5.01658e-10
	Time	0.00213542	0.0144989	109	0.147282	0.883527	0.931205
	diet(LFHP)	0.165836	0.679681	111.323	0.24399	0.808257	0.885159
	Metabotype(MIR)	0.573283	0.65845	111.339	0.870654	0.388196	0.61183
	MHTertile(High)	0.0613813	0.208537	111.25	0.294343	0.76974	0.878837
	Time:dietLFHP	-0.0193259	0.0200603	109	-0.963391	0.34018	0.580307
	Time:MetabotypeMIR	-0.0114352	0.0192386	109	-0.594386	0.555045	0.749956
	dietLFHP:MetabotypeMIR	-0.75361	0.970429	111.259	-0.776575	0.441147	0.668683
	Time:MHTertileHigh	-0.00241319	0.00614257	109	-0.392864	0.69616	0.839678
	dietLFHP:MHTertileHigh	-0.404067	0.30756	111.267	-1.31378	0.195042	0.415899
	MetabotypeMIR:MHTertileHigh	-0.514922	0.277066	111.35	-1.85848	0.0691079	0.204159
	Time:dietLFHP:MetabotypeMIR	0.0109277	0.0284842	109	0.383642	0.702938	0.839678
	Time:dietLFHP:MHTertileHigh	0.0151989	0.00906006	109	1.67757	0.0999314	0.258751
	Time:MetabotypeMIR:MHTertileHigh	0.0053588	0.0082629	109	0.648537	0.519729	0.73883
	dietLFHP:MetabotypeMIR:MHTertileHigh	0.700928	0.416403	111.319	1.68329	0.0986732	0.258751
	Time:dietLFHP:MetabotypeMIR:MHTertileHigh	-0.0106133	0.0124367	109	-0.85338	0.397687	0.62005
VAT Area (cm2)	(Intercept)	69.8036	38.2242	108.235	1.82617	0.0703997	0.204159
	Age	0.930941	0.559919	107	1.66263	0.0993146	0.258751
	Sex(Male)	55.4788	9.10628	107	6.09237	1.78371e-08	1.98952e-07
	Time	-2.55515	1.27852	109	-1.99852	0.0481696	0.151033
	diet(LFHP)	-4.28705	28.8905	111.323	-0.14839	0.882252	0.931205
	Metabotype(MIR)	16.0275	27.8141	111.339	0.576236	0.565395	0.749956
	MHTertile(High)	3.50285	9.82692	111.25	0.356454	0.722048	0.84433
	Time:dietLFHP	2.11728	1.72367	109	1.22836	0.221979	0.466478
	Time:MetabotypeMIR	3.96783	1.66294	109	2.38603	0.0187687	0.0697809
	dietLFHP:MetabotypeMIR	-15.0339	38.6526	111.259	-0.388949	0.697917	0.839678
	Time:MHTertileHigh	0.905037	0.581983	109	1.55509	0.122846	0.287301
	dietLFHP:MHTertileHigh	12.6676	14.1347	111.267	0.896206	0.371712	0.609733
	MetabotypeMIR:MHTertileHigh	-1.38771	12.4233	111.35	-0.111702	0.911221	0.950555
	Time:dietLFHP:MetabotypeMIR	-5.39576	2.29181	109	-2.35437	0.0203586	0.0737998
	Time:dietLFHP:MHTertileHigh	-1.23338	0.838559	109	-1.47083	0.14424	0.321767
	Time:MetabotypeMIR:MHTertileHigh	-1.7394	0.744782	109	-2.33544	0.0213609	0.0755447
	dietLFHP:MetabotypeMIR:MHTertileHigh	-0.811571	18.0014	111.319	-0.0450838	0.964106	0.975694
	Time:dietLFHP:MetabotypeMIR:MHTertileHigh	2.14019	1.07472	109	1.9914	0.0489555	0.151033

### Sheet: TABLE S3
TABLE S3. Mixed linear regression model associating metabolic health outcomes with the interaction effect of Metabotypes and High versus Low MetaboHealth tertile across the interaction (Diet and Time) adjusted for covariates age, sex, and BMI. Nominally significant values (p<0.05) are highlighted in yellow.
Response Variable	Model Variable	Estimate	StdError	DF	tValue	pValue	AdjustedPValue
MetaboHealth Score	(Intercept)	-0.709251	0.202085	131.519	-3.50966	0.00061494	0.00445832
	Age	-0.000699218	0.00201153	106.132	-0.347606	0.728824	0.845436
	Sex(Male)	-0.0196107	0.0322731	106.04	-0.607648	0.54472	0.749956
	BMI	0.00715823	0.0042212	109.516	1.69578	0.0927685	0.253801
	Time	0.00454875	0.0107059	109.193	0.424884	0.671757	0.839678
	diet(LFHP)	-0.0123159	0.128913	212.334	-0.0955364	0.923979	0.956978
	Metabotype(MIR)	-0.0234888	0.124528	212.166	-0.188622	0.85057	0.913575
	MHTertile(High)	0.262829	0.0444213	210.452	5.91673	1.31609e-08	1.59027e-07
	Time:dietLFHP	0.00828818	0.0144288	109.059	0.574418	0.566868	0.749956
	Time:MetabotypeMIR	0.00662854	0.0139093	109.06	0.476554	0.634633	0.807209
	dietLFHP:MetabotypeMIR	0.0106704	0.172305	211.842	0.0619274	0.950679	0.970764
	Time:MHTertileHigh	-0.00763743	0.00487117	109.005	-1.56789	0.119806	0.287301
	dietLFHP:MHTertileHigh	0.00131036	0.0630147	211.923	0.0207945	0.983429	0.983429
	MetabotypeMIR:MHTertileHigh	0.0317084	0.056051	211.448	0.565706	0.572194	0.749956
	Time:dietLFHP:MetabotypeMIR	0.0089315	0.0191827	109.195	0.465602	0.642428	0.810018
	Time:dietLFHP:MHTertileHigh	-0.00179786	0.00701918	109.035	-0.256135	0.798329	0.885159
	Time:MetabotypeMIR:MHTertileHigh	-0.00355022	0.00620906	109.031	-0.571781	0.568647	0.749956
	dietLFHP:MetabotypeMIR:MHTertileHigh	0.0115274	0.0804861	212.06	0.143223	0.88625	0.931205
	Time:dietLFHP:MetabotypeMIR:MHTertileHigh	-0.00735506	0.00898032	109.119	-0.819019	0.414561	0.639482
MISI	(Intercept)	0.164254	0.0874411	136.103	1.87845	0.0624584	0.357884
	Age	-0.000585321	0.0012266	107.726	-0.477189	0.634194	0.853495
	Sex(Male)	-0.0161125	0.0198806	106.329	-0.810462	0.419485	0.69432
	Time	0.0143148	0.00508517	106.061	2.81501	0.0058158	0.119639
	diet(LFHP)	0.0881123	0.0715513	188.772	1.23146	0.219684	0.574162
	Metabotype(MIR)	0.0182599	0.0696546	189.033	0.262149	0.793492	0.944321
	MHTertile(High)	0.0257586	0.0242976	187.903	1.06013	0.290448	0.633034
	Time:dietLFHP	-0.014933	0.00685569	106.061	-2.17819	0.0316064	0.280576
	Time:MetabotypeMIR	-0.0162502	0.00674285	107.257	-2.40999	0.017655	0.211916
	dietLFHP:MetabotypeMIR	-0.11229	0.0967048	189.202	-1.16117	0.247037	0.582417
	Time:MHTertileHigh	-0.00554208	0.00231477	106.061	-2.39422	0.018411	0.211916
	dietLFHP:MHTertileHigh	-0.0315197	0.0349617	188.108	-0.901548	0.36845	0.670387
	MetabotypeMIR:MHTertileHigh	-0.0321677	0.0309168	189.136	-1.04046	0.299454	0.633034
	Time:dietLFHP:MetabotypeMIR	0.0224523	0.00925108	107.323	2.42699	0.0168898	0.211916
	Time:dietLFHP:MHTertileHigh	0.00477113	0.00333527	106.061	1.43051	0.155511	0.531204
	Time:MetabotypeMIR:MHTertileHigh	0.00726296	0.00298386	106.738	2.43408	0.0165892	0.211916
	dietLFHP:MetabotypeMIR:MHTertileHigh	0.0489604	0.0448083	189.317	1.09266	0.27593	0.620025
	Time:dietLFHP:MetabotypeMIR:MHTertileHigh	-0.00796972	0.00430844	106.994	-1.84979	0.0671033	0.357884
HIRI	(Intercept)	428.33	212.236	123.101	2.01818	0.0457458	0.299427
	Age	0.822562	3.0654	107.763	0.268338	0.788952	0.944321
	Sex(Male)	6.02155	49.7371	106.972	0.121068	0.903864	0.989078
	Time	-3.61565	9.20242	108.353	-0.392902	0.695164	0.870936
	diet(LFHP)	253.205	165.082	158.23	1.53381	0.127072	0.508289
	Metabotype(MIR)	-61.1374	158.894	158.405	-0.384767	0.700926	0.870936
	MHTertile(High)	45.7936	56.1154	157.468	0.816061	0.415698	0.69432
	Time:dietLFHP	-12.4674	12.5276	109.19	-0.995195	0.321842	0.657542
	Time:MetabotypeMIR	10.6072	11.9597	108.353	0.886908	0.377093	0.670387
	dietLFHP:MetabotypeMIR	-340.579	220.709	157.568	-1.54311	0.124809	0.508289
	Time:MHTertileHigh	-0.213769	4.18894	108.353	-0.0510316	0.959394	0.989078
	dietLFHP:MHTertileHigh	-129.741	80.7272	157.647	-1.60715	0.110022	0.4951
	MetabotypeMIR:MHTertileHigh	-55.3595	70.8612	158.52	-0.781239	0.435827	0.697324
	Time:dietLFHP:MetabotypeMIR	-0.429479	16.5801	108.83	-0.0259033	0.979382	0.989078
	Time:dietLFHP:MHTertileHigh	3.3402	6.06344	108.749	0.550876	0.582849	0.814857
	Time:MetabotypeMIR:MHTertileHigh	-3.39676	5.33914	108.353	-0.636199	0.525988	0.763464
	dietLFHP:MetabotypeMIR:MHTertileHigh	163.292	102.765	158.194	1.58899	0.11406	0.497716
	Time:dietLFHP:MetabotypeMIR:MHTertileHigh	0.190531	7.74225	108.596	0.0246093	0.980412	0.989078
HOMA-IR	(Intercept)	1.22717	1.05488	113.012	1.16332	0.247149	0.582417
	Age	-0.00979699	0.0155563	107	-0.629777	0.530183	0.763464
	Sex(Male)	0.601865	0.25299	107	2.37901	0.0191313	0.211916
	Time	-0.0380281	0.0290698	109	-1.30816	0.19357	0.56188
	diet(LFHP)	0.52796	0.785537	127.884	0.6721	0.502732	0.746324
	Metabotype(MIR)	0.713043	0.755927	127.963	0.943269	0.347321	0.665188
	MHTertile(High)	0.780205	0.267282	127.54	2.91904	0.00415198	0.0996475
	Time:dietLFHP	0.00418389	0.0391912	109	0.106756	0.915179	0.989078
	Time:MetabotypeMIR	0.0361822	0.03778	109	0.957709	0.340329	0.665188
	dietLFHP:MetabotypeMIR	-1.04025	1.0511	127.581	-0.989679	0.324205	0.657542
	Time:MHTertileHigh	0.0169803	0.0132326	109	1.28322	0.202137	0.56188
	dietLFHP:MHTertileHigh	-0.547225	0.384421	127.62	-1.4235	0.15703	0.531204
	MetabotypeMIR:MHTertileHigh	-0.626647	0.337068	128.016	-1.85911	0.0653077	0.357884
	Time:dietLFHP:MetabotypeMIR	0.01952	0.0520869	109	0.374758	0.708569	0.872085
	Time:dietLFHP:MHTertileHigh	-0.0100635	0.0190664	109	-0.527814	0.598701	0.821076
	Time:MetabotypeMIR:MHTertileHigh	-0.0203684	0.016866	109	-1.20766	0.229791	0.574162
	dietLFHP:MetabotypeMIR:MHTertileHigh	0.821652	0.489026	127.867	1.68018	0.0953636	0.47353
	Time:dietLFHP:MetabotypeMIR:MHTertileHigh	-0.00936985	0.0243887	109	-0.384188	0.701587	0.870936
HOMA-B	(Intercept)	102.14	23.8595	121.581	4.28088	3.73725e-05	0.00269082
	Age	-0.736786	0.345155	107	-2.13466	0.0350721	0.280576
	Sex(Male)	5.04214	5.6132	107	0.898265	0.371061	0.670387
	Time	-0.063839	1.00622	109	-0.0634444	0.949529	0.989078
	diet(LFHP)	25.7812	18.5149	155.637	1.39246	0.16577	0.535036
	Metabotype(MIR)	25.7929	17.8205	155.805	1.44737	0.149802	0.531204
	MHTertile(High)	9.05389	6.29427	154.905	1.43843	0.152328	0.531204
	Time:dietLFHP	-0.925626	1.35656	109	-0.682334	0.496475	0.744713
	Time:MetabotypeMIR	0.540562	1.30771	109	0.413365	0.680151	0.870936
	dietLFHP:MetabotypeMIR	-37.4667	24.7553	154.993	-1.51349	0.132193	0.514481
	Time:MHTertileHigh	0.246758	0.458031	109	0.538736	0.591167	0.818539
	dietLFHP:MHTertileHigh	-10.8683	9.05465	155.076	-1.2003	0.231854	0.574162
	MetabotypeMIR:MHTertileHigh	-9.16149	7.94726	155.918	-1.15279	0.250763	0.582417
	Time:dietLFHP:MetabotypeMIR	0.192955	1.80293	109	0.107023	0.914967	0.989078
	Time:dietLFHP:MHTertileHigh	-0.132747	0.659961	109	-0.201144	0.840961	0.976599
	Time:MetabotypeMIR:MHTertileHigh	-0.212522	0.583797	109	-0.364035	0.716537	0.874418
	dietLFHP:MetabotypeMIR:MHTertileHigh	16.3553	11.5257	155.601	1.41903	0.157891	0.531204
	Time:dietLFHP:MetabotypeMIR:MHTertileHigh	-0.0439269	0.844187	109	-0.0520346	0.958596	0.989078
Matsuda Index	(Intercept)	7.5713	1.75929	117.535	4.3036	3.49654e-05	0.00269082
	Age	-0.016337	0.0256805	107	-0.636162	0.52603	0.763464
	Sex(Male)	-0.469664	0.417639	107	-1.12457	0.263288	0.6018
	Time	0.0826692	0.0635727	109	1.30039	0.196211	0.56188
	diet(LFHP)	-0.918102	1.33992	142.97	-0.685192	0.494332	0.744713
	Metabotype(MIR)	-1.79031	1.28956	143.101	-1.38831	0.167199	0.535036
	MHTertile(High)	-0.870293	0.455691	142.399	-1.90983	0.0581658	0.348995
	Time:dietLFHP	0.0741932	0.085707	109	0.865662	0.388577	0.682379
	Time:MetabotypeMIR	-0.0659857	0.0826208	109	-0.798657	0.426226	0.697324
	dietLFHP:MetabotypeMIR	2.26708	1.79214	142.468	1.26501	0.207933	0.563985
	Time:MHTertileHigh	-0.0271015	0.0289383	109	-0.936528	0.351072	0.665188
	dietLFHP:MHTertileHigh	0.451372	0.655478	142.533	0.688615	0.492185	0.744713
	MetabotypeMIR:MHTertileHigh	0.930695	0.575057	143.189	1.61844	0.107768	0.4951
	Time:dietLFHP:MetabotypeMIR	0.0379106	0.113909	109	0.332816	0.739913	0.895356
	Time:dietLFHP:MHTertileHigh	-0.023311	0.0416962	109	-0.559068	0.577262	0.814857
	Time:MetabotypeMIR:MHTertileHigh	0.0308001	0.0368842	109	0.83505	0.405516	0.69432
	dietLFHP:MetabotypeMIR:MHTertileHigh	-0.994259	0.834129	142.942	-1.19197	0.235247	0.574162
	Time:dietLFHP:MetabotypeMIR:MHTertileHigh	0.0011098	0.0533355	109	0.0208078	0.983437	0.989078
Disposition Index	(Intercept)	303.894	72.7115	115.102	4.17945	5.72005e-05	0.00274563
	Age	-0.451547	1.0672	107	-0.423114	0.673062	0.870936
	Sex(Male)	-18.8502	17.3557	107	-1.08611	0.279872	0.620025
	Time	1.78473	2.31577	109	0.770685	0.442561	0.700316
	diet(LFHP)	-44.5195	54.7246	134.954	-0.81352	0.417353	0.69432
	Metabotype(MIR)	-112.387	52.6646	135.058	-2.13402	0.0346481	0.280576
	MHTertile(High)	-49.2526	18.6159	134.5	-2.64573	0.00912294	0.164213
	Time:dietLFHP	3.99946	3.12206	109	1.28103	0.202901	0.56188
	Time:MetabotypeMIR	1.27115	3.00964	109	0.422359	0.673595	0.870936
	dietLFHP:MetabotypeMIR	69.312	73.2104	134.555	0.946751	0.345463	0.665188
	Time:MHTertileHigh	-0.781589	1.05414	109	-0.741447	0.460017	0.720026
	dietLFHP:MHTertileHigh	33.6157	26.776	134.606	1.25544	0.211494	0.563985
	MetabotypeMIR:MHTertileHigh	47.6797	23.484	135.128	2.0303	0.0442879	0.299427
	Time:dietLFHP:MetabotypeMIR	-8.69119	4.14937	109	-2.09458	0.0385257	0.291984
	Time:dietLFHP:MHTertileHigh	-2.58226	1.51887	109	-1.70012	0.0919608	0.472941
	Time:MetabotypeMIR:MHTertileHigh	-0.067812	1.34359	109	-0.050471	0.959839	0.989078
	dietLFHP:MetabotypeMIR:MHTertileHigh	-45.3352	34.0677	134.931	-1.33074	0.185519	0.56188
	Time:dietLFHP:MetabotypeMIR:MHTertileHigh	3.97323	1.94286	109	2.04504	0.0432594	0.299427
CRP	(Intercept)	3.3244	0.977595	125.503	3.40059	0.0009022	0.0259834
	Age	-0.0488791	0.0140203	107	-3.4863	0.000711491	0.0256137
	Sex(Male)	-0.279291	0.228011	107	-1.2249	0.223301	0.574162
	Time	0.00461723	0.0461031	109	0.10015	0.920409	0.989078
	diet(LFHP)	-0.0247956	0.771617	166.94	-0.0321346	0.974403	0.989078
	Metabotype(MIR)	-0.0684107	0.742738	167.133	-0.0921062	0.926724	0.989078
	MHTertile(High)	0.59919	0.262228	166.096	2.285	0.0235779	0.226348
	Time:dietLFHP	0.0144444	0.0621549	109	0.232393	0.816668	0.963936
	Time:MetabotypeMIR	0.0574477	0.0599168	109	0.958791	0.339786	0.665188
	dietLFHP:MetabotypeMIR	1.06492	1.03138	166.198	1.03252	0.303329	0.633034
	Time:MHTertileHigh	-0.0217288	0.0209861	109	-1.03539	0.302779	0.633034
	dietLFHP:MHTertileHigh	-0.00517207	0.377259	166.293	-0.0137096	0.989078	0.989078
	MetabotypeMIR:MHTertileHigh	0.129337	0.331249	167.263	0.390453	0.696699	0.870936
	Time:dietLFHP:MetabotypeMIR	-0.0737144	0.0826069	109	-0.892352	0.37417	0.670387
	Time:dietLFHP:MHTertileHigh	0.00649183	0.0302382	109	0.21469	0.83041	0.972188
	Time:MetabotypeMIR:MHTertileHigh	0.00434883	0.0267485	109	0.162582	0.871149	0.987759
	dietLFHP:MetabotypeMIR:MHTertileHigh	-0.341718	0.480331	166.898	-0.711421	0.477817	0.739845
	Time:dietLFHP:MetabotypeMIR:MHTertileHigh	-0.0180947	0.0386791	109	-0.467817	0.64085	0.854466
TAG	(Intercept)	1083.37	470.874	103.006	2.30077	0.0234194	0.226348
	Age	-0.703724	6.84065	94.8939	-0.102874	0.91828	0.989078
	Sex(Male)	147.44	112.646	94.0395	1.30888	0.193764	0.56188
	Time	-7.97417	16.1029	95.1975	-0.495202	0.621599	0.844436
	diet(LFHP)	566.884	367.112	120.602	1.54417	0.125167	0.508289
	Metabotype(MIR)	51.3296	349.906	120.67	0.146695	0.883617	0.989078
	MHTertile(High)	195.593	119.572	120.45	1.63577	0.104497	0.4951
	Time:dietLFHP	-30.9076	21.7526	95.1975	-1.42086	0.158624	0.531204
	Time:MetabotypeMIR	12.6538	20.9931	95.7129	0.602761	0.548093	0.78144
	dietLFHP:MetabotypeMIR	81.3276	492.11	119.941	0.165263	0.869015	0.987759
	Time:MHTertileHigh	-1.33741	7.06806	95.1975	-0.189219	0.850324	0.979573
	dietLFHP:MHTertileHigh	-334.113	171.854	120.343	-1.94416	0.0542096	0.3394
	MetabotypeMIR:MHTertileHigh	-127.658	152.377	120.75	-0.837781	0.403809	0.69432
	Time:dietLFHP:MetabotypeMIR	12.2723	28.9871	95.4675	0.423371	0.672977	0.870936
	Time:dietLFHP:MHTertileHigh	13.7594	10.1389	95.1975	1.35709	0.177961	0.557096
	Time:MetabotypeMIR:MHTertileHigh	-0.659058	9.11243	95.5011	-0.0723252	0.942494	0.989078
	dietLFHP:MetabotypeMIR:MHTertileHigh	174.004	221.12	120.482	0.786921	0.432873	0.697324
	Time:dietLFHP:MetabotypeMIR:MHTertileHigh	-11.7	13.1154	95.3439	-0.892082	0.374595	0.670387

### Sheet: TABLE S4
TABLE S4. Estimated Marginal Means associating DXA body composition with the interaction effect of Metabotypes and High versus Low MetaboHealth tertile across the interaction (Diet and Timepoint) adjusted for covariates.
Response Variable	Metabotype	MH Tertile	Diet	Timepoint	EMMean	SE	df	Lower CI	Upper CI
Android Fat (%)	LIR	LOW	HMUFA	Baseline	34.5716	1.56323	137.142	31.4765	37.6666
				Endline	32.3435	1.56323	137.142	29.2484	35.4386
			LFHP	Baseline	36.0646	1.35569	137.142	33.3804	38.7487
				Endline	36.4909	1.35569	137.142	33.8067	39.175
		HIGH	HMUFA	Baseline	37.7293	1.64529	137.142	34.4717	40.9869
				Endline	36.3367	1.64529	137.142	33.0791	39.5943
			LFHP	Baseline	40.4606	1.92016	137.142	36.6587	44.2624
				Endline	37.8695	1.92016	137.142	34.0677	41.6713
	MIR	LOW	HMUFA	Baseline	35.7019	1.31875	137.142	33.0908	38.3129
				Endline	36.4504	1.31875	137.142	33.8393	39.0614
			LFHP	Baseline	36.3301	1.34096	137.142	33.675	38.9853
				Endline	34.9345	1.34096	137.142	32.2794	37.5896
		HIGH	HMUFA	Baseline	38.7476	1.23706	137.142	36.2981	41.197
				Endline	37.3425	1.23706	137.142	34.8931	39.7919
			LFHP	Baseline	38.2628	1.34978	137.142	35.5904	40.9353
				Endline	37.4784	1.34978	137.142	34.8059	40.1508
Gynoid Fat (%)	LIR	LOW	HMUFA	Baseline	41.6295	1.72502	137.142	38.2129	45.0461
				Endline	39.0142	1.72502	137.142	35.5976	42.4308
			LFHP	Baseline	43.0901	1.49604	137.142	40.127	46.0532
				Endline	41.4023	1.49604	137.142	38.4392	44.3654
		HIGH	HMUFA	Baseline	45.3836	1.81583	137.142	41.7871	48.9802
				Endline	43.9377	1.81583	137.142	40.3412	47.5343
			LFHP	Baseline	44.8662	2.11902	137.142	40.6692	49.0632
				Endline	41.5604	2.11902	137.142	37.3634	45.7574
	MIR	LOW	HMUFA	Baseline	42.8726	1.45535	137.142	39.99	45.7551
				Endline	43.5762	1.45535	137.142	40.6937	46.4587
			LFHP	Baseline	45.0293	1.4803	137.142	42.0973	47.9613
				Endline	41.4891	1.4803	137.142	38.5571	44.4211
		HIGH	HMUFA	Baseline	47.4156	1.36562	137.142	44.7107	50.1205
				Endline	45.5069	1.36562	137.142	42.802	48.2118
			LFHP	Baseline	46.2206	1.48941	137.142	43.2706	49.1705
				Endline	44.0418	1.48941	137.142	41.0919	46.9918
Total Fat (%)	LIR	LOW	HMUFA	Baseline	34.0678	1.33468	137.142	31.4239	36.7117
				Endline	31.9096	1.33468	137.142	29.2657	34.5535
			LFHP	Baseline	35.3049	1.15752	137.142	33.0119	37.5979
				Endline	34.9405	1.15752	137.142	32.6475	37.2335
		HIGH	HMUFA	Baseline	39.3127	1.40502	137.142	36.5295	42.096
				Endline	37.9595	1.40502	137.142	35.1762	40.7427
			LFHP	Baseline	38.0262	1.63956	137.142	34.7784	41.2741
				Endline	35.8773	1.63956	137.142	32.6295	39.1252
	MIR	LOW	HMUFA	Baseline	35.3379	1.12607	137.142	33.1073	37.5686
				Endline	35.199	1.12607	137.142	32.9683	37.4296
			LFHP	Baseline	34.3916	1.14551	137.142	32.1224	36.6609
				Endline	32.5344	1.14551	137.142	30.2652	34.8036
		HIGH	HMUFA	Baseline	38.212	1.05677	137.142	36.1186	40.3055
				Endline	36.8991	1.05677	137.142	34.8056	38.9925
			LFHP	Baseline	38.3637	1.15235	137.142	36.081	40.6464
				Endline	36.7991	1.15235	137.142	34.5163	39.0818
Fat Mass Index (kg/m2)	LIR	LOW	HMUFA	Baseline	10.1904	0.733092	137.142	8.7378	11.643
				Endline	9.27204	0.733092	137.142	7.81942	10.7247
			LFHP	Baseline	10.456	0.635799	137.142	9.19613	11.7158
				Endline	10.2425	0.635799	137.142	8.98262	11.5023
		HIGH	HMUFA	Baseline	13.3393	0.771811	137.142	11.81	14.8687
				Endline	12.6377	0.771811	137.142	11.1083	14.167
			LFHP	Baseline	11.9997	0.900587	137.142	10.2151	13.7842
				Endline	11.0554	0.900587	137.142	9.27089	12.8399
	MIR	LOW	HMUFA	Baseline	10.6461	0.618544	137.142	9.42046	11.8718
				Endline	10.5005	0.618544	137.142	9.27486	11.7262
			LFHP	Baseline	9.91771	0.629369	137.142	8.67059	11.1648
				Endline	9.0167	0.629369	137.142	7.76958	10.2638
		HIGH	HMUFA	Baseline	11.3572	0.58062	137.142	10.2066	12.5077
				Endline	10.7393	0.58062	137.142	9.58879	11.8898
			LFHP	Baseline	11.6354	0.63292	137.142	10.3813	12.8896
				Endline	10.9757	0.63292	137.142	9.72158	12.2298
Lean Mass Index (kg/m2)	LIR	LOW	HMUFA	Baseline	19.1796	0.62777	137.142	17.9188	20.4404
				Endline	19.2796	0.62777	137.142	18.0188	20.5404
			LFHP	Baseline	19.064	0.575191	137.142	17.9088	20.2191
				Endline	18.664	0.575191	137.142	17.5088	19.8191
		HIGH	HMUFA	Baseline	19.5835	0.558466	137.142	18.4617	20.7052
				Endline	19.546	0.558466	137.142	18.4242	20.6677
			LFHP	Baseline	18.6825	0.677161	137.142	17.3226	20.0424
				Endline	18.9625	0.677161	137.142	17.6026	20.3224
	MIR	LOW	HMUFA	Baseline	19.488	0.551552	137.142	18.3802	20.5958
				Endline	19.2005	0.551552	137.142	18.0927	20.3083
			LFHP	Baseline	19.1126	0.687068	137.142	17.7327	20.4925
				Endline	18.8526	0.687068	137.142	17.4727	20.2325
		HIGH	HMUFA	Baseline	18.1878	0.509313	137.142	17.1649	19.2106
				Endline	18.0878	0.509313	137.142	17.0649	19.1106
			LFHP	Baseline	18.8026	0.559181	137.142	17.6794	19.9258
				Endline	18.8901	0.559181	137.142	17.7669	20.0133
Appendicular Lean Mass Index (kg/m2)	LIR	LOW	HMUFA	Baseline	8.52753	0.311676	137.142	7.90121	9.15386
				Endline	8.5242	0.311676	137.142	7.89788	9.15052
			LFHP	Baseline	8.2893	0.285535	137.142	7.71553	8.86308
				Endline	8.23644	0.285535	137.142	7.66267	8.81022
		HIGH	HMUFA	Baseline	8.6503	0.277354	137.142	8.09289	9.2077
				Endline	8.58905	0.277354	137.142	8.03164	9.14645
			LFHP	Baseline	7.60393	0.336134	137.142	6.92849	8.27937
				Endline	7.85793	0.336134	137.142	7.18249	8.53337
	MIR	LOW	HMUFA	Baseline	8.58589	0.273882	137.142	8.03549	9.13629
				Endline	8.50964	0.273882	137.142	7.95924	9.06004
			LFHP	Baseline	8.29498	0.341112	137.142	7.6095	8.98046
				Endline	8.17298	0.341112	137.142	7.4875	8.85846
		HIGH	HMUFA	Baseline	7.67881	0.252844	137.142	7.17072	8.1869
				Endline	7.67326	0.252844	137.142	7.16517	8.18135
			LFHP	Baseline	7.98162	0.277713	137.142	7.4235	8.53975
				Endline	8.04037	0.277713	137.142	7.48225	8.5985
VAT Area (cm2)	LIR	LOW	HMUFA	Baseline	157.498	13.4797	137.142	130.844	184.152
				Endline	137.696	13.4797	137.142	111.042	164.35
			LFHP	Baseline	165.878	11.6883	137.142	142.766	188.99
				Endline	156.684	11.6883	137.142	133.572	179.796
		HIGH	HMUFA	Baseline	164.503	14.1784	137.142	136.467	192.54
				Endline	166.423	14.1784	137.142	138.386	194.459
			LFHP	Baseline	198.219	16.554	137.431	165.486	230.953
				Endline	181.144	16.554	137.431	148.411	213.878
	MIR	LOW	HMUFA	Baseline	172.137	11.3674	137.364	149.66	194.615
				Endline	179.077	11.3674	137.364	156.6	201.555
			LFHP	Baseline	164.673	11.5444	136.343	141.843	187.502
				Endline	143.152	11.5444	136.343	120.323	165.982
		HIGH	HMUFA	Baseline	176.368	10.7654	140.524	155.085	197.651
				Endline	163.283	10.6495	136.306	142.223	184.342
			LFHP	Baseline	192.615	11.6415	137.803	169.596	215.634
				Endline	172.834	11.6415	137.803	149.814	195.853

### Sheet: TABLE S5
TABLE S5. Estimated Marginal Means associating cardiometabolic health outcomes with the interaction effect of Metabotypes and High versus Low MetaboHealth tertile across the interaction (Diet and Timepoint) adjusted for covariates.
Response Variable	Metabotype	MH Tertile	Diet	Timepoint	EMMean	SE	df	Lower CI	Upper CI
MetaboHealth Score	LIR	LOW	HMUFA	Baseline	-0.286406	0.0601571	137	-0.404988	-0.167825
				Endline	-0.32347	0.060295	137	-0.442324	-0.204616
			LFHP	Baseline	-0.297412	0.052153	137	-0.400216	-0.194608
				Endline	-0.256592	0.0522245	137	-0.359537	-0.153647
		HIGH	HMUFA	Baseline	-0.278186	0.0506682	137	-0.378064	-0.178309
				Endline	-0.278311	0.0506664	137	-0.378185	-0.178437
			LFHP	Baseline	-0.266994	0.0512881	137	-0.368097	-0.165892
				Endline	-0.170317	0.0517614	137	-0.272355	-0.0682793
	MIR	LOW	HMUFA	Baseline	0.239252	0.0649113	137	0.111288	0.367216
				Endline	0.0188891	0.0642791	137	-0.107825	0.145603
			LFHP	Baseline	0.230867	0.0742122	137	0.0845776	0.377156
				Endline	0.0452395	0.0739364	137	-0.100505	0.190984
		HIGH	HMUFA	Baseline	0.310888	0.0471922	137	0.21786	0.403916
				Endline	0.0422598	0.0473295	137	-0.0510395	0.135559
			LFHP	Baseline	0.347756	0.0520149	137	0.245225	0.450287
				Endline	-0.0437411	0.0520289	137	-0.1463	0.0588177
MISI	LIR	LOW	HMUFA	Baseline	0.146469	0.0333901	137	0.0806029	0.212335
				Endline	0.251742	0.0333901	137	0.185876	0.317608
			LFHP	Baseline	0.203062	0.0289468	137	0.14596	0.260163
				Endline	0.186392	0.0289468	137	0.129291	0.243493
		HIGH	HMUFA	Baseline	0.132561	0.0289531	137	0.0754473	0.189675
				Endline	0.129987	0.029788	137	0.0712348	0.18874
			LFHP	Baseline	0.125824	0.0293413	137	0.0679492	0.183698
				Endline	0.175098	0.0284776	137	0.118918	0.231278
	MIR	LOW	HMUFA	Baseline	0.197986	0.0350681	137	0.128808	0.267164
				Endline	0.170249	0.0350681	137	0.101071	0.239427
			LFHP	Baseline	0.191539	0.0409803	137	0.1107	0.272379
				Endline	0.156367	0.0409803	137	0.0755276	0.237207
		HIGH	HMUFA	Baseline	0.119743	0.0262671	137	0.0679235	0.171562
				Endline	0.15847	0.0262671	137	0.106651	0.210289
			LFHP	Baseline	0.147887	0.0288554	137	0.0909667	0.204807
				Endline	0.161696	0.0297059	137	0.103107	0.220286
HIRI	LIR	LOW	HMUFA	Baseline	526.951	77.016	137	374.838	679.064
				Endline	480.998	77.016	137	328.885	633.111
			LFHP	Baseline	650.415	66.7893	137	518.499	782.33
				Endline	494.935	68.1782	137	360.319	629.552
		HIGH	HMUFA	Baseline	410.454	64.9468	137	282.176	538.732
				Endline	451.026	64.9468	137	322.748	579.304
			LFHP	Baseline	356.632	65.878	137	226.504	486.759
				Endline	284.81	65.878	137	154.682	414.937
	MIR	LOW	HMUFA	Baseline	618.538	80.9806	137	458.589	778.487
				Endline	567.454	80.9806	137	407.505	727.404
			LFHP	Baseline	482.52	94.5563	137	295.761	669.279
				Endline	402.075	94.5563	137	215.316	588.834
		HIGH	HMUFA	Baseline	391.322	60.7682	137	271.287	511.357
				Endline	345.241	60.7682	137	225.207	465.276
			LFHP	Baseline	404.603	66.5351	137	273.193	536.014
				Endline	330.866	66.5351	137	199.456	462.277
HOMA-IR	LIR	LOW	HMUFA	Baseline	1.71438	0.366485	137	0.989219	2.43953
				Endline	1.4618	0.366485	137	0.736646	2.18696
			LFHP	Baseline	1.69511	0.317814	137	1.06626	2.32397
				Endline	1.37198	0.317814	137	0.743127	2.00084
		HIGH	HMUFA	Baseline	1.80077	0.309127	137	1.1891	2.41244
				Endline	1.73796	0.309127	137	1.12629	2.34964
			LFHP	Baseline	1.5629	0.314157	137	0.941245	2.18456
				Endline	1.55134	0.314157	137	0.929684	2.173
	MIR	LOW	HMUFA	Baseline	3.27479	0.385624	137	2.51174	4.03783
				Endline	3.42974	0.385624	137	2.66669	4.19279
			LFHP	Baseline	2.16107	0.450121	137	1.27042	3.05173
				Endline	2.00395	0.450121	137	1.11329	2.8946
		HIGH	HMUFA	Baseline	2.10789	0.289811	137	1.53441	2.68137
				Endline	1.96377	0.289811	137	1.39028	2.53725
			LFHP	Baseline	2.41887	0.316477	137	1.79267	3.04508
				Endline	1.8596	0.316477	137	1.2334	2.4858
HOMA-B	LIR	LOW	HMUFA	Baseline	69.0478	8.63892	137	51.9832	86.1124
				Endline	71.2429	8.63892	137	54.1783	88.3074
			LFHP	Baseline	83.9608	7.49048	137	69.1646	98.7569
				Endline	73.4553	7.49048	137	58.6592	88.2515
		HIGH	HMUFA	Baseline	85.6793	7.28359	137	71.2916	100.067
				Endline	91.8108	7.28359	137	77.4231	106.198
			LFHP	Baseline	79.4808	7.38878	137	64.8842	94.0774
				Endline	74.7002	7.38878	137	60.1036	89.2967
	MIR	LOW	HMUFA	Baseline	87.1556	9.08245	137	69.2143	105.097
				Endline	95.2728	9.08245	137	77.3315	113.214
			LFHP	Baseline	80.332	10.607	137	59.3795	101.284
				Endline	72.5628	10.607	137	51.6104	93.5153
		HIGH	HMUFA	Baseline	85.4641	6.81572	137	71.9995	98.9286
				Endline	92.4172	6.81572	137	78.9527	105.882
			LFHP	Baseline	90.2396	7.46256	137	75.4989	104.98
				Endline	82.0405	7.46256	137	67.2998	96.7812
Matsuda	LIR	LOW	HMUFA	Baseline	5.47576	0.625166	137	4.24	6.71152
				Endline	6.14257	0.625166	137	4.90682	7.37833
			LFHP	Baseline	5.00903	0.542094	137	3.93747	6.08059
				Endline	6.28643	0.542094	137	5.21487	7.35799
		HIGH	HMUFA	Baseline	4.61615	0.52719	137	3.57404	5.65826
				Endline	4.86073	0.52719	137	3.81862	5.90284
			LFHP	Baseline	5.42224	0.535233	137	4.36416	6.48032
				Endline	6.74565	0.535233	137	5.68757	7.80374
	MIR	LOW	HMUFA	Baseline	3.73517	0.657507	137	2.43545	5.0349
				Endline	3.75155	0.657507	137	2.45182	5.05128
			LFHP	Baseline	4.17119	0.767699	137	2.65367	5.68871
				Endline	4.23869	0.767699	137	2.72117	5.75621
		HIGH	HMUFA	Baseline	4.73695	0.493736	137	3.7609	5.713
				Endline	5.0703	0.493736	137	4.09425	6.04635
			LFHP	Baseline	4.45727	0.539959	137	3.38995	5.52458
				Endline	5.33662	0.539959	137	4.26931	6.40394
Disposition Index	LIR	LOW	HMUFA	Baseline	217.841	25.532	137	167.347	268.336
				Endline	229.879	25.532	137	179.385	280.374
			LFHP	Baseline	206.938	22.1403	137	163.151	250.724
				Endline	235.982	22.1403	137	192.195	279.769
		HIGH	HMUFA	Baseline	153.134	21.5335	137	110.547	195.721
				Endline	179.612	21.5335	137	137.025	222.199
			LFHP	Baseline	166.207	21.8734	137	122.945	209.469
				Endline	153.076	21.8734	137	109.813	196.338
	MIR	LOW	HMUFA	Baseline	119.336	26.8594	137	66.2151	172.457
				Endline	112.616	26.8594	137	59.4946	165.737
			LFHP	Baseline	175.664	31.356	137	113.65	237.677
				Endline	123.975	31.356	137	61.9621	185.989
		HIGH	HMUFA	Baseline	149.988	20.1779	137	110.079	189.897
				Endline	156.08	20.1779	137	116.171	195.989
			LFHP	Baseline	139.622	22.05	137	96.0142	183.229
				Endline	139.488	22.05	137	95.8806	183.096
CRP	LIR	LOW	HMUFA	Baseline	0.820706	0.360047	137	0.109877	1.53154
				Endline	0.615367	0.360047	137	-0.0954619	1.3262
			LFHP	Baseline	0.790739	0.312164	137	0.174439	1.40704
				Endline	0.836634	0.312164	137	0.220335	1.45293
		HIGH	HMUFA	Baseline	0.881633	0.303507	137	0.282417	1.48085
				Endline	1.41785	0.303507	137	0.818636	2.01707
			LFHP	Baseline	1.57487	0.307674	137	0.967377	2.18236
				Endline	1.26061	0.307674	137	0.653122	1.8681
	MIR	LOW	HMUFA	Baseline	2.01909	0.378409	137	1.27198	2.76619
				Endline	1.29226	0.378409	137	0.545148	2.03936
			LFHP	Baseline	1.97877	0.442017	137	1.1061	2.85144
				Endline	1.65898	0.442017	137	0.786311	2.53165
		HIGH	HMUFA	Baseline	2.33869	0.283805	137	1.77832	2.89905
				Endline	2.45779	0.283805	137	1.89742	3.01815
			LFHP	Baseline	2.33814	0.311059	137	1.72404	2.95225
				Endline	1.3283	0.311059	137	0.714192	1.9424
TAG	LIR	LOW	HMUFA	Baseline	1310.18	172.031	137	969.593	1650.78
				Endline	1198.45	172.031	137	857.854	1539.04
			LFHP	Baseline	1542.96	151.412	137	1243.18	1842.73
				Endline	1225.44	151.412	137	925.665	1525.21
		HIGH	HMUFA	Baseline	1233.86	140.92	137	954.854	1512.86
				Endline	1266.05	143.359	137	982.359	1549.75
			LFHP	Baseline	1721.96	150.397	137	1424.15	2019.77
				Endline	1555.25	150.397	137	1257.44	1853.05
	MIR	LOW	HMUFA	Baseline	1701.37	165.759	137	1373.18	2029.56
				Endline	1557.53	165.759	137	1229.34	1885.73
			LFHP	Baseline	1265.92	193.168	137	883.47	1648.36
				Endline	1246.53	193.168	137	864.08	1628.98
		HIGH	HMUFA	Baseline	1369.73	130.366	137	1111.6	1627.85
				Endline	1354.01	130.366	137	1095.89	1612.13
			LFHP	Baseline	1537.61	140.42	137	1259.61	1815.62
				Endline	1372.41	140.42	137	1094.4	1650.42
